# Responsiveness of functional assessments to monitor change in balance, walking speed and strength of older adults: A systematic review of the minimal detectable change

**DOI:** 10.1101/2022.06.06.22276029

**Authors:** Marco Arkesteijn, Daniel Low

**Author notes:** (Corresponding Author) Dr Marco Arkesteijn.

## Abstract

**Objectives:** The objective of this paper is to systematically review and evaluate the responsiveness of different functional tests via the minimal detectable change (MDC) across different older adult population cohorts.

**Design:** Systematic review of ISI Web of Knowledge and PubMed databases were searched up to September 26th 2020.

**Setting:** Community dwellings, hospital and residential homes

**Participants:** Studies were included if participants were adults over the age of 60. This study reports data from studies that utilise healthy community dwelling older adults, as well as older adults who are hospitalised, live in residential home or have musculoskeletal conditions.

**Interventions:** No interventions feature in this study

**Primary and secondary outcome measures:** MDC reported for gait speed, grip strength, balance, timed up and go, and repeated chair stand separated per older adult sub-group were deemed the primary outcome measure. A secondary outcome measure were the results of a regression analysis, performed to determine the effect of the functional test, cohort, study design and MDC calculation methodology on MDC magnitude.

**Results:** Thirty-nine studies met the inclusion criteria. Not all assessments were evaluated in the literature for all population cohorts. The MDC was affected by the functional test used, the cohort and MDC calculation methodology.

**Conclusion:** The MDC can be assessment and population specific, and thus this should be taken into account when using the MDC. It appears acceptable that different assessors are involved in the re-assessment of the same person.

**Trial registration:** The systematic review protocol was published in PROSPERO (CRD42019147527).

**Article Summary:** *Strengths and Limitations of this Study:*

- Strength: A range of assessments were included to determine if MDC could be used to prioritize specific assessments in interventions.
- Strength: A wide range of search criteria and methods resulting in 6448 studies being assessed that enabled the inclusion of 39 original research papers to derive 138 MDC values.
- Strength: Analysis of MDC_95_ for functional tests commonly used by practitioners to assess effective change in older adults
- Strength: Analyses of the impact of method design features such as different assessors on the MDC
- Limitation: Limited to the settings and tests selected
