## Supplemental file 2: MDC Data for "Responsiveness of functional assessments to monitor change in balance, walking speed and strength of older adults: A systematic review of the minimal detectable change"

### Sheet: MDC_raw_data
Test	Author	N patient	Time between trials	Average performance score	Design	MDC	SEM	SEM calculation	MDC_perc	Population
STS 30s	Unver 2015	33	1 hour.	11.06	Intra-patient/intra-rater	0.97	0.35	2,1	8.8	Musculoskeletal
STS 30s	Dobson 2017	43	1 week	11.5	Intra-patient/intra-rater	2.49	0.9	MSE	21.7	Musculoskeletal
STS 30s	Dobson 2017	51	5mins	11.5	Intra-patient/inter-rater	2.77	1	MSE	24.1	Musculoskeletal
STS 30s	Bodilsen	28	2–3 hours apart.	7.41	Intra-patient/inter-rater	3.67	1.32	1,1	49.5	Hospital
SLS	Bohannon 2017	20	10 to 14 days	38.9	Intra-patient/intra-rater	15.5	5.6	3,1	39.8	Community
SLS	Goldberg, Casby and Wasielewski 2011	25	30 seconds	21.3	Intra-patient/intra-rater	24.1	8.7	2,1	113.1	Community
SLS	Choi 2014	30	1 week	22.12	Intra-patient/intra-rater	8.54	3.08	MSE	38.6	Musculoskeletal
SLS	Choi 2014	30	1 week	20.63	Intra-patient/intra-rater	12.8	4.62	MSE	62	Musculoskeletal
SLS	Bohannon 2017	20	Unk	38.9	Intra-patient/inter-rater	14.7	5.3	3,1	37.8	Community
SLS	Choi 2014	27	5mins	22.65	Intra-patient/inter-rater	8.65	3.12	MSE	38.1898	Musculoskeletal
SLS	Choi 2014	27	5mins	21.26	Intra-patient/inter-rater	9.6	3.46	MSE	45.1552	Musculoskeletal
HGS	Bohannon 2017 10	20	10 to 14 days	37.5	Intra-patient/intra-rater	6.4	2.3	3.1	17.1	Community
HGS	Jenkins 201715	97	1-3 days	27.8	Intra-patient/intra-rater	4.76	1.72	√MSE	17.1	Musculoskeletal
HGS	Jenkins 201715	98	Familiarization 2–baseline	28.37	Intra-patient/intra-rater	4.18	1.51	√MSE	14.7	Musculoskeletal
HGS	Jenkins 201715	98	Familiarization 3–12 weeks	29.76	Intra-patient/intra-rater	5.5	1.98	√MSE	18.5	Musculoskeletal
HGS	Jenkins 201715	98	Familiarization 4–24 weeks	30.42	Intra-patient/intra-rater	5.08	1.83	√MSE	16.7	Musculoskeletal
HGS	Jenkins 201715	159	1-3 days	16.6	Intra-patient/intra-rater	4.31	1.56	√MSE	26	Musculoskeletal
HGS	Jenkins 201715	159	Familiarization 2–baseline	16.87	Intra-patient/intra-rater	3.08	1.11	√MSE	18.3	Musculoskeletal
HGS	Jenkins 201715	159	Familiarization 3–12 weeks	17.6	Intra-patient/intra-rater	3.37	1.22	√MSE	19.1	Musculoskeletal
HGS	Jenkins 201715	159	Familiarization 4–24 weeks	18.17	Intra-patient/intra-rater	2.67	0.96	√MSE	14.7	Musculoskeletal
HGS	Bohannon 2017 10	20	Unk	37.5	Intra-patient/inter-rater	5.8	2.1	3,1	15.5	Community
HGS	Silva et al. 2017 17	30	2 days to 1 week	16.42	Intra-patient/inter-rater	5.04	1.82	√MSE	30.7	Residential
HGS	Silva et al. 2017 17	30	2 days to 1 week	15.76	Intra-patient/inter-rater	5.29	1.91	√MSE	33.6	Residential
HGS	Silva et al. 2017 17	70	2 days to 1 week	16.67	Intra-patient/inter-rater	4.6	1.66	√MSE	27.6	Residential
HGS	Silva et al. 2017 17	70	2 days to 1 week	15.48	Intra-patient/inter-rater	4.6	1.66	√MSE	29.7	Residential
HGS	Silva et al. 2017 17	100	2 days to 1 week	16.6	Intra-patient/inter-rater	4.71	1.7	√MSE	28.4	Residential
HGS	Silva et al. 2017 17	100	2 days to 1 week	15.57	Intra-patient/inter-rater	4.8	1.73	√MSE	30.8	Residential
HGS	Bodilsen 9	52	2–3 hours apart	21.58	Intra-patient/inter-rater	4.83	1.74	1,1	22.4	Hospital
STS_5x	Silva et al. 201717	30	2 to 7 days	17.59	Intra-patient/inter-rater	7.48	2.7	√MSE	42.5	Residential
STS_5x	Silva et al. 201717	70	2 to 7 days	19.51	Intra-patient/inter-rater	13.53	4.88	√MSE	69.3	Residential
STS_5x	Silva et al. 201717	100	2 to 7 days	18.76	Intra-patient/inter-rater	9.62	3.47	√MSE	51.3	Residential
STS_5x	Doll 18	26	within two weeks	13.54	Intra-patient/intra-rater	3.6	1.3	2,1	26.6	Musculoskeletal
STS_5x	Doll 18	36	within two weeks	14.58	Intra-patient/intra-rater	3.9	1.4	2,1	26.7	Musculoskeletal
STS_5x	Bohannon 201710	20	10 to 14 days	7.5	Intra-patient/intra-rater	2.2	0.8	3,1	29.3	Community
STS_5x	Goldberg 201221	29	Within a minute	14.3	Intra-patient/intra-rater	2.5	0.9	2,1	17.5	Community
STS_5x	Medina-Mirapeix 22	24	45–60 min	18.28	Intra-patient/intra-rater	2.1	0.76	√MSE	11.5	Musculoskeletal
STS_5x	Lin 23 et al.	10	Non-consecutive days within the same week (at the same time of day)	26.6	Intra-patient/intra-rater	3.99	1.44	Unk.	15	Musculoskeletal
STS_5x	Medina-Mirapeix 22	24	N/A	18.28	Inter-rater	0.66	0.24	√MSE	3.6	Musculoskeletal
STS_5x	Bohannon 2017 10	20	Unk.	7.5	Intra-patient/inter-rater	2.2	0.8	Unk.	29.3	Community
BBS	Mathis 24	31	48 hours	45.6	Intra-patient/intra-rater	8.2	2.9	2,1	18	Community
BBS	Telenius 34 2017	33	N/A	38	Inter-rater	1.92	0.97	2,?	5.1	Residential
NWS	Bohannon 10 2017	20	10 to 14 days	1.43	Intra-patient/intra-rater	0.258	0.093	3,1	18	Community
NWS	Goldberg 35Scheepens 2011	15	immediately	0.835	Intra-patient/intra-rater	0.108	0.039	3,1	12.9	Community
NWS	Goldberg 35Scheepens 2011	15	immediately	1.306	Intra-patient/intra-rater	0.144	0.052	3,1	11	Community
NWS	Goldberg 35Scheepens 2011	30	immediately	1.071	Intra-patient/intra-rater	0.136	0.0297872	3,1	12.7	Community
NWS	Fransen 381997	41	1 week apart	0.88	Intra-patient/intra-rater	0.202202	0.0729483	2,1	22.9776	Musculoskeletal
NWS	Fransen 381997	41	1 week apart	0.92	Intra-patient/intra-rater	0.202202	0.0729483	2,1	21.9785	Musculoskeletal
NWS	Fransen 381997	41	1 week apart	0.92	Intra-patient/intra-rater	0.202202	0.0729483	2,1	21.9785	Musculoskeletal
NWS	Fransen 381997	41	1 week apart	0.95	Intra-patient/intra-rater	0.134802	0.0486322	2,1	14.1896	Musculoskeletal
NWS	Hollman 39 2008	16	Rest period, the same day	0.15	Intra-patient/intra-rater	0.082	2.9	3,1	54.7	Hospital
NWS	Fransen 381997	41	1 week apart	0.96	Intra-patient/intra-rater	0.134802	0.0486322	Unk.	14.0418	Musculoskeletal
NWS	Fransen 381997	41	1 week apart	0.96	Intra-patient/intra-rater	0.134802	0.0486322	Unk.	14.0418	Musculoskeletal
NWS	Mangione 40	52	Within 1 week	0.7	Intra-patient/intra-rater	0.22	0.08	2,k	31.4	Community
NWS	Jenkins 15 2017	98	1-3days	0.77	Intra-patient/intra-rater	0.21	0.08	√MSE	27.3	Musculoskeletal
NWS	Jenkins 15 2017	98	1-3days	0.78	Intra-patient/intra-rater	0.21	0.08	√MSE	26.9	Musculoskeletal
NWS	Jenkins 15 2017	98	1-3days	0.83	Intra-patient/intra-rater	0.15	0.05	√MSE	18.1	Musculoskeletal
NWS	Jenkins 15 2017	98	1-3days	0.87	Intra-patient/intra-rater	0.15	0.05	√MSE	17.2	Musculoskeletal
NWS	Jenkins 15 2017	159	1-3days	0.72	Intra-patient/intra-rater	0.18	0.06	√MSE	25	Musculoskeletal
NWS	Jenkins 15 2017	159	1-3days	0.74	Intra-patient/intra-rater	0.2	0.07	√MSE	27	Musculoskeletal
NWS	Jenkins 15 2017	159	1-3days	0.78	Intra-patient/intra-rater	0.14	0.05	√MSE	17.9	Musculoskeletal
NWS	Jenkins 15 2017	159	1-3days	0.8	Intra-patient/intra-rater	0.16	0.06	√MSE	20	Musculoskeletal
NWS	Barthuly 43 2012	136	1 day (Within two days of admission, the next day	0.4	Intra-patient/intra-rater	0.13	0.05	Unk.	32.5	Hospital
NWS	Bohannon 10 2017	20	Unk	1.43	Intra-patient/inter-rater	0.26	0.094	Unk.	18.2	Community
NWS	Silva 17 et al. 2017	30	2 to 7 days	0.46	Intra-patient/inter-rater	0.17	0.06	√MSE	37	Residential
NWS	Silva 17 et al. 2017	70	2 to 7 days	0.45	Intra-patient/inter-rater	0.17	0.06	√MSE	37.8	Residential
NWS	Silva 17 et al. 2017	100	2 to 7 days	0.45	Intra-patient/inter-rater	0.22	0.08	√MSE	48.9	Residential
FWS	Mangione 40	52	Within 1 week	1.07	Intra-patient/intra-rater	0.25	0.09	2,k	23.4	Community
FWS	Fransen 38 1997	41	1 week apart	1.18	Intra-patient/intra-rater	0.202202	0.0729483	2,1	17.1358	Musculoskeletal
FWS	Fransen 38 1997	41	1 week apart	1.19	Intra-patient/intra-rater	0.185352	0.0668693	2,1	15.5758	Musculoskeletal
FWS	Fransen 38 1997	41	1 week apart	1.19	Intra-patient/intra-rater	0.202202	0.0729483	2,1	16.9918	Musculoskeletal
FWS	Fransen 38 1997	41	1 week apart	1.17	Intra-patient/intra-rater	0.134802	0.0486322	2,1	11.5215	Musculoskeletal
FWS	Fransen 38 1997	41	1 week apart	1.18	Intra-patient/intra-rater	0.134802	0.0486322	2,1	11.4239	Musculoskeletal
FWS	Fransen 38 1997	41	1 week apart	1.18	Intra-patient/intra-rater	0.134802	0.0486322	2,1	11.4239	Musculoskeletal
SIX_MW	Dobson 8 2017	43	1 week	545.12	Intra-patient/intra-rater	50.23	18.12	√MSE	9.2	Musculoskeletal
SIX_MW	Kennedy 45 2005	21	Visit 1-2 = Median 91 days; visit 2-3 median 178 days	412	Intra-patient/intra-rater	72.87	26.29	2,1	17.7	Musculoskeletal
SIX_MW	Mangione 40 Exclude – undergoing stroke rehab	52	within1 week	258	Intra-patient/intra-rater	77.6	28	2,1	30.1	Community
SIX_MW	Dobson 8 2017	51	5 minutes rest	545.1	Intra-patient/inter-rater	58.99	21.28	√MSE	10.8	Musculoskeletal
SIX_MW	Overgaard 59	20	2 days	260	Intra-patient/inter-rater	59.4	21.4	2,1	22.8	Musculoskeletal
SIX_MW	Naylor 60 2014	54	Up to 10 days	339.8	Intra-patient/inter-rater	81.5	29.4	Unk.	24	Musculoskeletal
SIX_MW	Naylor 60 2014	72	Up to 10 days	344.9	Intra-patient/inter-rater	79	28.5	Unk.	22.9	Musculoskeletal
Two_MW	Bohannon 10 2017	20	10 to 14 days	187.7	Intra-patient/intra-rater	19.1	6.9	3,1	10.2	Community
Two_MW	Yuksel 61	48	1 hour	118.94	Intra-patient/intra-rater	14.96	5.4	Unk.	12.6	Musculoskeletal
Two_MW	Bohannon 10 2017	20	Unk	187.7	Intra-patient/inter-rater	28.8	10.4	3,1	15.3	Community
TUG	Faleide 62 2015	92	Rest allowed, until felt ready for next trial	36.79	Intra-patient/intra-rater	14.45	5.22	√MSE	39.3	Musculoskeletal
TUG	Faleide 62 2015	92	Rest allowed, until felt ready for next trial	33.31	Intra-patient/intra-rater	7.51	2.71	√MSE	22.5	Musculoskeletal
TUG	Faleide 62 2015	92	Rest allowed, until felt ready for next trial	32.37	Intra-patient/intra-rater	13.06	4.71	√MSE	40.3	Musculoskeletal
TUG	Goldberg Schepens 201063	39	Unk	11.94	Intra-patient/intra-rater	1.47	0.53	3,1	12.3	Community
TUG	Lee 201665	15	Between 1 and 10 days	7.81	Intra-patient/intra-rater	2.41	0.87	Unk	30.9	Community
TUG	Doll 18	40	2 weeks (1-2) and 12 weeks (1-3)	15.74	Intra-patient/intra-rater	2.8	1.5	2,1	17.8	Musculoskeletal
TUG	Doll 18	52	2 weeks (1-2) and 12 weeks (1-3)	13.36	Intra-patient/intra-rater	3.4	1.4	2,1	25.4	Musculoskeletal
TUG	Doll 18	37	12 weeks (1-2) and 2 weeks (2-3)	15.06	Intra-patient/intra-rater	3.2	1.8	2,1	21.2	Musculoskeletal
TUG	Mathis 24	31	48 hours	11.4	Intra-patient/intra-rater	1.6	0.5	2,1	14	Community
TUG	Mangione 201040	52	Within 1 week	14.9	Intra-patient/intra-rater	4.71	1.7	2,k	31.6	Community
TUG	Dobson 20178	49	1 week	8.4	Intra-patient/intra-rater	1.39	0.5	√MSE	16.5	Musculoskeletal
TUG	Kennedy 200545	21	Visit 1-2 = Median 91 days; visit 2-3 median 178 days	9.8	Intra-patient/intra-rater	2.97	1.07	2,1	30.3	Musculoskeletal
TUG	Yuksel 61 2017	48	1 hour	12.54	Intra-patient/intra-rater	2.27	0.82	2,1	18.1	Musculoskeletal
TUG	Yeung	24	Within 1 day	63.4	Intra-patient/intra-rater	28.3	10.2	√MSE	44.6	Musculoskeletal
TUG	Dobson 8 2017	43	5mins	8.4	Intra-patient/inter-rater	1.94	0.7	√MSE	23.1	Musculoskeletal
TUG	Silva 17 et al. 2017	70	2 to 7 days	22.01	Intra-patient/inter-rater	11.06	3.99	√MSE	50.2	Residential
TUG	Silva 17 et al. 2017	100	2 to 7 days	21.03	Intra-patient/inter-rater	11.78	4.25	√MSE	56	Residential
TUG	Silva 17 et al. 2017	30	2 to 7 days	19.01	Intra-patient/inter-rater	4.66	1.68	√MSE	24.5	Residential
TUG	Naylor 60	56	Up to 10 days	14	Intra-patient/inter-rater	6.24	Unk.	Unk.	44.6	Musculoskeletal
TUG	Naylor 60	74	Up to 10 days	12.7	Intra-patient/inter-rater	4.66	Unk.	Unk.	36.7	Musculoskeletal
TUG	Kristensen 71 2011	50	1.5 ± 0.6 hours between sessions	21.8	Intra-patient/inter-rater	6.8	2.4	2,1	31.2	Musculoskeletal
TUG	Kristensen 73	19	At least 30 minutes	20.5	Intra-patient/inter-rater	4.6	1.7	√MSE	22.4	Hospital
TUG	Kristensen 73	18	At least 30 minutes	19.8	Intra-patient/inter-rater	3.3	1.2	√MSE	16.7	Hospital
TUG	Kristensen 73	11	At least 30 minutes	10.8	Intra-patient/inter-rater	1.8	0.7	√MSE	16.7	Hospital
GS	Ziv et al. 2008	57	1 week	20.3	Intra-patient/intra-rater	2.48	0.9	Unk	12.2	Community
GS	Ziv et al. 2008	57	1 week	17.4	Intra-patient/intra-rater	1.94	0.7	Unk	11.1	Community
GS	Ziv et al. 2008	57	1 week	18.6	Intra-patient/intra-rater	4.18	1.51	Unk	22.5	Musculoskeletal
GS	Ziv et al. 2008	57	1 week	15.1	Intra-patient/intra-rater	5.47	1.98	Unk	36.2	Musculoskeletal
Two_MW	Connelly et al. 2009	21	5 minutes	77.4	Intra-patient/intra-rater	16.08	5.8	Unk	20.8	Residential
Two_MW	Connelly et al. 2009	21	5 minutes	78.5	Intra-patient/intra-rater	12.75	4.6	Unk	16.2	Residential
Two_MW	Connelly et al. 2009	21	Within 14 days	77.4	Intra-patient/intra-rater	17.46	6.3	Unk	22.6	Residential
Two_MW	Connelly et al. 2009	21	Within 14 days	78.5	Intra-patient/intra-rater	14.41	5.2	Unk	18.4	Residential
Two_MW	Connelly et al. 2009	21	10 minutes	77.4	Intra-patient/inter-rater	13.86	5	Unk	17.9	Residential
Two_MW	Connelly et al. 2009	21	Within 14 days	78.1	Intra-patient/inter-rater	16.63	6	Unk	21.3	Residential
GS	Jenkins et al. 2014	16	48-72 hours	35.35	Intra-patient/intra-rater	10.7	3.86	MSE	30.3	Community
STS_5x	Altubasi, I. M.	16	5 minutes	12.77	Intra-patient/intra-rater	1.268	0.457	2,1	9.9	Community
TUG	Altubasi, I. M.	16	5 minutes	7.53	Intra-patient/intra-rater	0.756	0.273	2,1	10	Community
STS 30s	Barrios-Fernández	30	7 to 14 days	15.23	Intra-patient/intra-rater	0.74	0.27	Unk.	4.9	Community
STS 30s	Barrios-Fernández	15	7 to 14 days	16.07	Intra-patient/intra-rater	0.87	0.32	Unk.	5.4	Community
STS 30s	Barrios-Fernández	15	7 to 14 days	14.4	Intra-patient/intra-rater	1.18	0.43	Unk.	8.2	Community
Two_MW	Chan	44	1 day	Unk.	Intra-patient/intra-rater	7.7	Unk.	2,1	10.9	Residential
Two_MW	Chan	20	1 day	Unk.	Intra-patient/intra-rater	6.1	Unk.	2,1	8.4	Community
Two_MW	Chan	24	1 day	Unk.	Intra-patient/intra-rater	8.4	Unk.	2,1	11.9	Residential
FWS	Fernández-Huerta	136	1minute	1.608	Intra-patient/intra-rater	0.146	0.053	3,?	9.1	Community
FWS	Fernández-Huerta	136	1minute	1.569	Intra-patient/intra-rater	0.185	0.067	3,?	11.8	Community
NWS	Forte	52	4 weeks	1.36	Intra-patient/intra-rater	0.18		2,?	12.9	Community
FWS	Forte	52	4 weeks	1.85	Intra-patient/intra-rater	0.27		2,?	14.4	Community
STS_5x	Melo	96	min of 30 mins	14.97	Intra-patient/intra-rater	1.88486	0.68	Unk.	12.6	Hospital
STS_5x	Melo	96	min of 30 mins	14.97	Intra-patient/inter-rater	1.91258	0.69	Unk.	12.8	Hospital
GS	Suzuki	197	same session (assumed)	36.7	Intra-patient/intra-rater	2.2	Unk.	ICC but unclear	6	Community
GS	Suzuki	521	same session (assumed)	20.3	Intra-patient/intra-rater	1.62	Unk.	ICC but unclear	7	Community
GS	Suzuki	718	same session (assumed)	23.6	Intra-patient/intra-rater	1.18	26.3	ICC but unclear	5	Community
TUG	Suzuki	197	same session (assumed)	5.5	Intra-patient/intra-rater	0.44	Unk.	ICC but unclear	8	Community
TUG	Suzuki	517	same session (assumed)	5.8	Intra-patient/intra-rater	0.35	Unk.	ICC but unclear	6	Community
TUG	Suzuki	718	same session (assumed)	6.2	Intra-patient/intra-rater	0.37	Unk.	ICC but unclear	6	Community
